# Polygenic Risk Score Stratification Guides Prioritization of Modifiable Risk Factors for Stroke Prevention

**DOI:** 10.64898/2026.06.28.26356786

**Authors:** Yoichi Sutoh, Tsuyoshi Hachiya, Yayoi Otsuka-Yamasaki, Motoki Nakao, Shinichi Omama, Yorihiko Koeda, Hiroshi Akasaka, Yuka Kotozaki, Shohei Komaki, Shiori Minabe, Hideki Ohmomo, Naoyuki Nishiya, Makoto Sasaki, Kozo Tanno, Atsushi Shimizu

**Affiliations:** Iwate Tohoku Medical Megabank Organization, Iwate Medical University, Yahaba, Japan; Institute for Biomedical Sciences, Iwate Medical University, Yahaba, Japan; Tohoku Medical Megabank Organization, Tohoku University, Sendai, Japan; Department of Pharmacology, School of Medicine, Iwate Medical University, Sapporo, Japan; Department of Cardiovascular Medicine, Faculty of Medicine and Graduate School of Medicine, Hokkaido University, Sapporo, Japan; Department of General Medicine, School of Medicine, Iwate Medical University, Yahaba, Japan; Division of Cardiology, Department of Internal Medicine, Iwate Medical University, Yahaba, Japan; Department of Hygiene and Preventive Medicine, School of Medicine, Iwate Medical University, Yahaba, Japan; Department of Clinical Pharmacy, Division of Integrated Information for Pharmaceutical Sciences, School of Pharmacy, Iwate Medical University, Yahaba, Japan

**Author notes:** Corresponding authors: Yoichi Sutoh, PhD Division of Biobank Utilization and Facilitation, Iwate Tohoku Medical Megabank Organization, Iwate Medical University 1-1-1 Idaidori, Yahaba, Shiwa, Iwate 028-3694, Japan, ex. 5471, Tsuyoshi Hachiya, PhD Iwate Tohoku Medical Megabank Organization, Iwate Medical University 1-1-1 Idaidori, Yahaba, Shiwa, Iwate 028-3694, Japan, Atsushi Shimizu, PhD Tohoku Medical Megabank Organization, Tohoku University 2-1, Seiryo-machi, Aoba-ku, Sendai 980-0872, Japan, ex. 3684. Equally contributed (Yoichi Sutoh, Tsuyoshi Hachiya).

**Keywords:** PGS, Stroke, lifestyle, modifiable risk, prospective study

## Abstract

**Background:** Integrating polygenic scores (PGS) into population-based stroke prevention strategies may help reduce the stroke burden at both individual and population levels. However, prospective evidence regarding the interaction between genetic and modifiable risk factors remains limited, particularly in East Asian populations.

**Methods:** We evaluated the influence of modifiable risk factors across PGS levels in the prospective population-based Tohoku Medical Megabank Community-Based Cohort Study. Stroke PGS was calculated using a model developed by the GIGASTROKE project.

**Results:** During a median follow-up of 4.84 years (121,843.2 person-years), 246 incident stroke events were identified. Compared with participants in the intermediate PGS group (third quintile), those in the highest PGS group (fifth quintile) had a 60% greater risk of incident stroke (hazard ratio [HR], 1.60; 95% confidence interval [CI], 1.10–2.34). When participants with intermediate genetic risk and no modifiable risk factors were used as the reference group, hypertension (HR, 2.17; 95% CI, 1.11–4.25) and diabetes (HR, 2.10; 95% CI, 1.04–4.27) were significantly associated with an increased stroke risk in the intermediate PGS group. In contrast, multiple modifiable risk factors were significantly associated with stroke risk in the highest PGS group, including hypertension (HR, 2.90; 95% CI, 1.53–5.48), diabetes (HR, 2.07; 95% CI, 1.02–4.20), dyslipidemia (HR, 2.20; 95% CI, 1.28–3.79), obesity (HR, 1.98; 95% CI, 1.19–3.30), and smoking (HR, 2.57; 95% CI, 1.34–4.89). Participants with both the highest PGS and ≥ 4 modifiable risk factors had a substantially elevated stroke risk (HR, 2.76; 95% CI, 1.28–5.92). The combination of genetic and modifiable risk factors significantly influenced the cumulative incidence of stroke (*P*<0.001).

**Conclusions:** Modifiable risk factors substantially influenced stroke risk even among participants with high genetic susceptibility. The relative importance of modifiable risk factors for stroke prevention may differ according to an individual’s genetic risk level.
