## Supplementary material for "Polygenic Risk Score Stratification Guides Prioritization of Modifiable Risk Factors for Stroke Prevention": Table S1-9

### Sheet: Table S1
Table S1. Crude and adjusted P values for trends across PGS quintiles.
	P for trend
Adjustment	-	PC1-5	Age and sex
Age	0.0198007	0.00683567	NA
Sex	0.213579	0.135326	NA
Hypertension
SBP	5.94129e-50	7.6804e-48	5.45335e-61
DBP	1.46616e-57	2.18824e-55	2.33243e-65
Hypertension drug use	7.45928e-83	1.83571e-81	4.80009e-101
Hypertension	8.86938e-80	1.34006e-77	4.53856e-99
Diabetes mellitus
HbA1c	0.246587	0.150994	0.615718
Diabetes mellitus drug use	0.395739	0.423114	0.171931
Diabetes mellitus	0.302419	0.352397	0.116011
Dyslipidemia
TC	3.60664e-05	5.2553e-05	2.55101e-05
LDL-C	8.70513e-08	1.97786e-07	8.31789e-08
HDL-C	0.316707	0.438284	0.528994
Triglyceride	0.769644	0.686269	0.462003
Dyslipidemia drug use	0.00925873	0.00398545	0.00291677
Dyslipidemia	0.112704	0.169432	0.219844
BMI	2.04109e-09	1.27741e-08	2.28095e-10
Obesity	4.83561e-08	1.51779e-07	1.24411e-08
Current smoker	0.00135169	0.00151413	0.000768016
Current drinker	1.77951e-27	3.82475e-28	8.75952e-34

### Sheet: Table S2
Table S2. Risk of incident stroke according to PGS quintiles.
PGS quintile	HR (95% CI)a	P-value	P for trend
Q1	0.93 (0.60–1.42)	0.729469	0.004
Q2	1.02 (0.67–1.55)	0.931622
Q3	1.00 (Ref.)	Ref.
Q4	1.18 (0.79–1.77)	0.428363
Q5	1.60 (1.10–2.34)	0.0149878
a, adjusted by age, sex and PC1-5

### Sheet: Table S3
Table S3. Hazard ratios for incident stroke according to genetic risk and modifiable risk factors.
Factors	Risk	participants	Events	PYs at risk	Incidence rate (per 103 PYs)	HR (95% CI)a	P-value
PGS	intermediate (Q3)	4981	44	24410.7	1.80249	1.00 (Ref.)	Ref.
	high (Q5)	4982	68	24357.6	2.79174	1.60 (1.10–2.34)	0.015
Hypertension	-	14275	75	69525.4	1.07874	1.00 (Ref.)	Ref.
	+	10632	171	52317.9	3.26848	1.89 (1.44–2.50)	5.84299e-06
Diabetes mellitus	-	22501	202	110142	1.834	1.00 (Ref.)	Ref.
	+	2406	44	11701.7	3.76014	1.44 (1.03–1.99)	0.0313549
Dyslipidemia	-	12638	97	61573	1.57537	1.00 (Ref.)	Ref.
	+	12269	149	60270.2	2.4722	1.48 (1.14–1.91)	0.00274246
Obesity	-	17165	143	83801.2	1.70642	1.00 (Ref.)	Ref.
	+	7742	103	38042	2.70753	1.38 (1.07–1.78)	0.0123423
Current smoker	-	21085	190	103312	1.83909	1.00 (Ref.)	Ref.
	+	3520	51	16967.7	3.00571	1.73 (1.24–2.41)	0.00108932
Current drinker	-	12835	103	63122.3	1.63175	1.00 (Ref.)	Ref.
	+	11941	141	58041.5	2.4293	1.21 (0.90–1.61)	0.201034
a, adjusted by age and sex
CI, confidence interval; HR, hazard ratio; PGS, polygenic score; PY, person-yers; Q, quintile

### Sheet: Table S4
Table S4. Risk of incident stroke according to genetic and modifiable risk factor profiles.
PGS quintile	Modifiable risk	participants	Events	PYs at risk	Incidence rate (per 103 PYs)	HR (95% CI)a	P-value
	Hypertension
Q3	-	2823	12	13776.8	0.871028	1.00 (Ref.)	Ref.
	+	2158	32	10633.9	3.00925	2.17 (1.11–4.25)	0.0235303
Q5	-	2431	21	11812.9	1.77772	2.15 (1.06–4.36)	0.034992
	+	2551	47	12544.7	3.74659	2.90 (1.53–5.48)	0.00110607
	Diabetes mellitus
Q3	-	4492	34	22022.5	1.54387	1.00 (Ref.)	Ref.
	+	489	10	2388.18	4.18729	2.10 (1.04–4.27)	0.0396031
Q5	-	4485	58	21952.4	2.64208	1.77 (1.16–2.70)	0.00839451
	+	497	10	2405.15	4.15774	2.07 (1.02–4.20)	0.0449703
	Dyslipidemia
Q3	-	2492	19	12212.3	1.55581	1.00 (Ref.)	Ref.
	+	2489	25	12198.4	2.04945	1.24 (0.68–2.25)	0.481014
Q5	-	2558	27	12498	2.16035	1.39 (0.77–2.50)	0.269319
	+	2424	41	11859.6	3.4571	2.20 (1.28–3.79)	0.00455915
	Obesity
Q3	-	3422	29	16754.3	1.7309	1.00 (Ref.)	Ref.
	+	1559	15	7656.37	1.95915	1.02 (0.55–1.90)	0.957185
Q5	-	3332	38	16281.7	2.33391	1.39 (0.85–2.25)	0.183151
	+	1650	30	8075.9	3.71476	1.98 (1.19–3.30)	0.00870879
	Current smoker
Q3	-	4225	36	20748.3	1.73508	1.00 (Ref.)	Ref.
	+	689	6	3324.95	1.80454	1.16 (0.45–2.80)	0.746848
Q5	-	4143	53	20304.3	2.61028	1.53 (1.00–2.34)	0.0478399
	+	771	14	3706.42	3.77723	2.57 (1.34–4.89)	0.00406136
	Current drinker
Q3	-	2559	20	12600.2	1.58727	1.00 (Ref.)	Ref.
	+	2394	23	11669	1.97103	1.18 (0.62–2.24)	0.60383
Q5	-	2363	27	11637.7	2.32005	1.49 (0.83–2.65)	0.17841
	+	2585	41	12551.8	3.26647	2.03 (1.14–3.61)	0.0152764
a, adjusted by age and sex
CI, confidence interval; HR, hazard ratio; PGS, polygenic score; PY, person-yers; Q, quintile

### Sheet: Table S5
Table S5. Risk of incident stroke according to genetic risk and the number of modifiable risk factors.
PGS quintile	Modifiable risk count	participants	Events	PYs at risk	Incidence rate (per 103 PYs)	HR (95% CI)a	P-value	HR for trend (95% CI)a	P for trend
Q3	≤ 1	1880	12	9214.62	1.30228	1.00 (Ref.)	Ref.	1.27 (0.98–1.64)	0.0753
	2-3	2459	20	12037.6	1.66146	0.92 (0.44–1.90)	0.817714
	≥ 4	565	10	2767.23	3.61372	1.87 (0.78–4.44)	0.158315
Q5	≤ 1	1691	16	8276.6	1.93316	1.47 (0.69–3.10)	0.317082	1.35 (1.11–1.64)	0.00296
	2-3	2514	34	12307.7	2.7625	1.61 (0.83–3.14)	0.160209
	≥ 4	700	17	3382.81	5.02541	2.76 (1.28–5.92)	0.00937776
a, adjusted by age and sex
CI, confidence interval; HR, hazard ratio; PGS, polygenic score; PY, person-yers; Q, quintile

### Sheet: Table S6
Table S6. Risk of incident stroke according to genetic risk and the number of modifiable risk factors, accounting for competing risks.
PGS quintile	Modifiable risk count	HR (95% CI)a	P-value
Q3	≤ 1	1.00 (Ref.)	Ref.
	2-3	0.93 (0.45–1.93)	0.85
	≥ 4	1.91 (0.78–4.67)	0.15
Q5	≤ 1	1.48 (0.70–3.12)	0.3
	2-3	1.62 (0.82–3.20)	0.16
	≥ 4	2.78 (1.26–6.13)	0.011
a, adjusted by age and sex
CI, confidence interval; HR, hazard ratio; PGS, polygenic score; PY, person-yers; Q, quintile

### Sheet: Table S7
Table S7. Estimated cumulative incidence of stroke according to genetic risk and the number of modifiable risk factors, accounting for competing risks.
Outcome	PGS (quintile)	Modifiable risk factor (quantitiy)	Age, year	Cummulate risk	Standard error	95%CI low	95%CI high	Number at risk	number of event	Cumulative number of events
Stroke	Q3	0-1	40	0	0	ND	ND	1750	0	0
			50	0	0	ND	ND	1498	0	0
			60	0.000743047	0.000743047	7.81235e-05	0.00413295	1200	1	1
			70	0.000743047	0.000743047	7.81235e-05	0.00413295	669	0	1
			80	0.0464314	0.023486	0.0144079	0.108333	41	10	11
		2-3	40	0	0	ND	ND	2410	0	0
			50	0	0	ND	ND	2266	0	0
			60	0	0	ND	ND	1963	0	0
			70	0.00139291	0.000984592	0.000297967	0.00485794	1197	2	2
			80	0.0368269	0.0104523	0.0200923	0.0614466	70	16	18
		≥4	40	0	0	ND	ND	557	0	0
			50	0	0	ND	ND	524	0	0
			60	0.00415245	0.00293403	0.000859227	0.0141193	450	2	2
			70	0.0098458	0.00497991	0.00325875	0.0240287	269	2	4
			80	0.0900872	0.0375524	0.034056	0.180109	12	6	10
	Q5	0-1	40	0	0	ND	ND	1574	0	0
			50	0.000690608	0.000690608	7.28441e-05	0.0038499	1342	1	1
			60	0.00238701	0.00138893	0.000680299	0.00674804	1064	2	3
			70	0.0060028	0.00252758	0.00245138	0.0128632	601	3	6
			80	0.0618095	0.0201343	0.0301582	0.109353	29	10	16
		2-3	40	0	0	ND	ND	2459	0	0
			50	0.000847163	0.00059893	0.000183313	0.00298179	2264	2	2
			60	0.00180047	0.000901319	0.000622894	0.00446754	1920	2	4
			70	0.00902502	0.00247425	0.00510796	0.0149963	1162	10	14
			80	0.058181	0.0160482	0.0320771	0.0951929	68	18	32
		≥4	40	0	0	ND	ND	690	0	0
			50	0	0	ND	ND	649	0	0
			60	0.00158234	0.00158235	0.00016017	0.00857667	537	1	1
			70	0.0101985	0.00457372	0.00387043	0.0226944	310	4	5
			80	0.225659	0.115657	0.0537596	0.468521	7	12	17
Competing risk (all cause death)	Q3	0-1	40	0	0	ND	ND	1750	0	0
			50	0.000602047	0.000602047	6.38752e-05	0.00336998	1498	1	1
			60	0.00139025	0.000991542	0.000292875	0.00489794	1200	1	2
			70	0.0127761	0.00376031	0.00689512	0.0219312	669	10	12
			80	0.0708018	0.0156927	0.0441594	0.105692	41	18	30
		2-3	40	0	0	ND	ND	2410	0	0
			50	0.000882613	0.000623964	0.000190827	0.00310424	2266	2	2
			60	0.00271297	0.00110658	0.00115259	0.00573032	1963	4	6
			70	0.0159131	0.00322616	0.0104866	0.0232435	1197	19	25
			80	0.0801936	0.0178723	0.0497769	0.119765	70	27	52
		≥4	40	0	0	ND	ND	557	0	0
			50	0	0	ND	ND	524	0	0
			60	0.00610972	0.00352253	0.00172434	0.0168342	450	3	3
			70	0.0121707	0.00554528	0.00452285	0.0273142	269	2	5
			80	0.0886372	0.0312633	0.0398275	0.16174	12	7	12
	Q5	0-1	40	0	0	ND	ND	1574	0	0
			50	0	0	ND	ND	1342	0	0
			60	0.000915262	0.000915262	9.53136e-05	0.00505724	1064	1	1
			70	0.00997213	0.00355574	0.00468869	0.0190723	601	7	8
			80	0.0494984	0.0158712	0.0246055	0.0872726	29	10	18
		2-3	40	0	0	ND	ND	2459	0	0
			50	0	0	ND	ND	2264	0	0
			60	0.00142716	0.000824588	0.000414573	0.00403764	1920	3	3
			70	0.00984996	0.00257794	0.00572557	0.0160063	1162	12	15
			80	0.124147	0.0276724	0.0763616	0.184128	68	29	44
		≥4	40	0	0	ND	ND	690	0	0
			50	0	0	ND	ND	649	0	0
			60	0.0081107	0.00362146	0.00310642	0.0180544	537	5	5
			70	0.025768	0.00757055	0.0138116	0.0439009	310	7	12
			80	0.120356	0.0423384	0.0532755	0.216788	7	9	21

### Sheet: Table S8
Table S8. Estimated cumulative incidence of stroke according to genetic risk and the number of modifiable risk factors in female participants, accounting for competing risks.
Outcome	PGS (quintile)	Modifiable risk factor (quantitiy)	Age, year	Cummulate risk	Standard error	95%CI low	95%CI high	Number at risk
Stroke	Q3	0-1	40	0	0	ND	ND	1422
			60	0	0	ND	ND	947
			80	0.057	0.038	0.011	0.164	25
		2-3	40	0	0	ND	ND	1372
			60	0	0	ND	ND	1115
			80	0.025	0.011	0.01	0.053	33
		≥4	40	0	0	ND	ND	153
			60	0.007	0.007	0.001	0.036	126
			80	0.07	0.044	0.015	0.189	3
	Q5	0-1	40	0	0	ND	ND	1301
			60	0.002	0.001	0	0.007	874
			80	0.047	0.018	0.02	0.092	27
		2-3	40	0	0	ND	ND	1451
			60	0.002	0.001	0.001	0.007	1113
			80	0.059	0.027	0.021	0.126	39
		≥4	40	0	0	ND	ND	219
			60	0.005	0.005	0	0.025	166
			80	0.18	0.103	0.037	0.409	3
Competing risk (all cause death)	Q3	0-1	40	0	0	ND	ND	1422
			60	0.002	0.001	0	0.006	947
			80	0.043	0.014	0.022	0.075	25
		2-3	40	0	0	ND	ND	1372
			60	0.001	0.001	0	0.004	1115
			80	0.053	0.03	0.014	0.132	33
		≥4	40	0	0	ND	ND	153
			60	0	0	ND	ND	126
			80	0.013	0.013	0.001	0.063	3
	Q5	0-1	40	0	0	ND	ND	1301
			60	0.001	0.001	0	0.006	874
			80	0.025	0.009	0.012	0.047	27
		2-3	40	0	0	ND	ND	1451
			60	0.002	0.001	0	0.006	1113
			80	0.039	0.016	0.016	0.079	39
		≥4	40	0	0	ND	ND	219
			60	0	0	ND	ND	166
			80	0.007	0.007	0.001	0.038	3

### Sheet: Table S9
Table S9. Estimated cumulative incidence of stroke according to genetic risk and the number of modifiable risk factors in male participants, accounting for competing risks.
Outcome	PGS (quintile)	Modifiable risk factor (quantitiy)	Age, year	Cummulate risk	Standard error	95%CI low	95%CI high	Number at risk
Stroke	Q3	0-1	40	0	0	ND	ND	328
			60	0.004	0.004	0	0.02	253
			80	0.035	0.019	0.01	0.087	16
		2-3	40	0	0	ND	ND	1038
			60	0	0	ND	ND	848
			80	0.049	0.017	0.022	0.091	37
		≥4	40	0	0	ND	ND	404
			60	0.003	0.003	0	0.016	324
			80	0.1	0.05	0.03	0.222	9
	Q5	0-1	40	0	0	ND	ND	273
			60	0.004	0.004	0	0.022	190
			80	0.115	0.066	0.027	0.277	2
		2-3	40	0	0	ND	ND	1008
			60	0.001	0.001	0	0.006	807
			80	0.057	0.016	0.031	0.093	29
		≥4	40	0	0	ND	ND	471
			60	0	0	ND	ND	371
			80	0.259	0.187	0.021	0.622	4
Competing risk (all cause death)	Q3	0-1	40	0	0	ND	ND	328
			60	0	0	ND	ND	253
			80	0.135	0.038	0.072	0.218	16
		2-3	40	0	0	ND	ND	1038
			60	0.005	0.002	0.002	0.012	848
			80	0.112	0.024	0.071	0.163	37
		≥4	40	0	0	ND	ND	404
			60	0.009	0.005	0.002	0.023	324
			80	0.114	0.041	0.049	0.208	9
	Q5	0-1	40	0	0	ND	ND	273
			60	0	0	ND	ND	190
			80	0.132	0.064	0.04	0.281	2
		2-3	40	0	0	ND	ND	1008
			60	0.001	0.001	0	0.006	807
			80	0.219	0.055	0.123	0.333	29
		≥4	40	0	0	ND	ND	471
			60	0.012	0.005	0.005	0.026	371
			80	0.187	0.07	0.075	0.338	4
